# Longitudinal peripheral blood multi-omic profiling in seropositive individuals identifies immune endotypes and predictive models for future rheumatoid arthritis conversion

**DOI:** 10.64898/2026.02.12.26346058

**Authors:** Jun Inamo, Aleksandra Bylinska, Miles Smith, Lauren Vanderlinden, Christian Wright, Tayte Stephens, Marie L. Feser, Christopher C. Striebich, James R. O’Dell, Jeffrey A. Sparks, John M. Davis, Jonathan Graf, Maureen A. McMahon, E. Blair Solow, Lindsy J. Forbess, Athan N. Tiliakos, David A. Fox, Maria I. Danila, Diane Lewis Horowitz, Jonathan Kay, Judith A. James, V. Michael Holers, Kevin D. Deane, Joel M. Guthridge, Fan Zhang

**Affiliations:** Division of Rheumatology, University of Colorado School of Medicine, Aurora, CO, United States of America; Department of Biomedical Informatics, Center for Health Artificial Intelligence, University of Colorado School of Medicine, Aurora, CO, United States of America; Arthritis & Clinical Immunology Research Program, Oklahoma Medical Research Foundation, Oklahoma City, OK, United States of America; University of Nebraska Medical Center, Omaha, NE, USA; Mass General Brigham, Brigham and Women’s Hospital and Harvard Medical School, Boston, MA, USA; Division of Rheumatology, Mayo Clinic, Rochester, MN, USA; University of California San Francisco, San Francisco, CA, USA; University of California Los Angeles, Los Angeles, CA, USA; UT Southwestern Medical Center, Dallas, TX, USA; Cedars-Sinai Medical Center, Los Angeles, CA, USA; Emory University, Atlanta, GA, USA; University of Michigan, Ann Arbor, MI, USA; University of Alabama at Birmingham, Birmingham, AL, USA; Northwell Health, New Hyde Park, NY, USA; UMass Chan Medical School, Worcester, MA, USA

## Abstract

Individuals who have serum elevations of anti-cyclic citrullinated protein (anti-CCP) antibodies are at risk for developing rheumatoid arthritis (RA), yet immunologic factors that lead to a transition from pre- to clinical RA remain unclear. Here, we used materials from anti-CCP antibody-positive individuals enrolled in a clinical trial that evaluated the efficacy of hydroxychloroquine to prevent clinical RA, and performed multi-modal single-cell profiling (transcriptome, surface proteins, T/B-cell receptor sequencing, and chromatin accessibility) on samples obtained at baseline and at RA onset in those who developed clinical RA (Converters) or follow-up point in matched Nonconverters. At both baseline and follow-up, Converters had expansions of peripheral helper T (Tph) cells and CD8^+^ T cells expressing *GZMK* and *GZMB*, along with elevated potentially autoreactive T-cell receptors in CD4^+^ T cells compared to Nonconverters. Induction of age-associated B cell signatures was observed in B cells of Converters prior to RA onset. Epigenetic profiling further identified chromatin accessibility changes in Converters over time, particularly within myeloid and NK cells. Lastly, predictive modeling using baseline immune features, including Tph cells, *GZMK*^+^*XCL1*^+^ CD8^+^, and *GZMB*^+^*CD57*^+^ CD8^+^ T cells, together with clinical features such as anti-CCP3 levels, RF-positivity, and HLA shared epitope status, stratified RA risk and predicted time to onset. These findings define immune endotypes in pre-RA that could serve as targets for future preventive interventions and be used to stratify the risk of developing clinical RA in anti-CCP antibody-positive individuals.
