## Supplementary Table 1 for "Longitudinal peripheral blood multi-omic profiling in seropositive individuals identifies immune endotypes and predictive models for future rheumatoid arthritis conversion"

### Sheet: CITEseq
Supplemtary Table 1a. Characteristics of enrolled participants with CITE-seq.
	Converter	Nonconverter	p-value
	(N=24)	(N=10)
Age at baseline (years)
Mean (SD)	47.4 (11.0)	45.6 (7.1)	0.627
Gender
Female	21 (87.5%)	9 (90.0%)	>0.999
Race
American Indian or Alaska Native	2 (8.3%)	1 (10.0%)	0.927
Asian	1 (4.2%)	0 (0%)
Black or African American	3 (12.5%)	1 (10.0%)
White	17 (70.8%)	7 (70.0%)
Unknown	1 (4.2%)	1 (10.0%)
Ethnicity
Not Hispanic or Latino	20 (83.3%)	6 (60.0%)	0.309
RF IgM Positivity
Positive	15 (62.5%)	4 (40.0%)	0.191
Missing	0 (0%)	1 (10.0%)
anti-CCP3 titer
Mean (SD)	144.7 (89.6)	147.3 (88.8)	0.939
Shared Epitope (SE) Positivity
Positive	12 (50.0%)	4 (40.0%)	0.747
Missing	1 (4.2%)	1 (10.0%)
Follow Up Time (days)
Mean (SD)	430 (316)	378 (30)	0.995
Treatment Arm
HCQ	0 (0%)	0 (0%)	NA
Placebo	24 (100%)	10 (100%)
Times Available
both	24 (100%)	10 (100%)	NA
V1 only	0 (0%)	0 (0%)
V0 only	0 (0%)	0 (0%)

### Sheet: scTCR
Supplemtary Table 1b. Characteristics of enrolled participants with scTCR-seq.
	Converter	Nonconverter	p-value
	(N=24)	(N=9)
Age at baseline (years)
Mean (SD)	47.4 (11.0)	45.4 (7.6)	0.617
Gender
Female	21 (87.5%)	8 (88.9%)	>0.999
Race
American Indian or Alaska Native	2 (8.3%)	1 (11.1%)	0.913
Asian	1 (4.2%)	0 (0%)
Black or African American	3 (12.5%)	1 (11.1%)
White	17 (70.8%)	6 (66.7%)
Unknown	1 (4.2%)	1 (11.1%)
Ethnicity
Not Hispanic or Latino	20 (83.3%)	5 (55.6%)	0.229
RF IgM Positivity
Positive	15 (62.5%)	4 (44.4%)	0.21
Missing	0 (0%)	1 (11.1%)
anti-CCP3 titer
Mean (SD)	144.7 (89.6)	153.7 (91.8)	0.8
Shared Epitope (SE) Positivity
Positive	12 (50.0%)	3 (33.3%)	0.592
Missing	1 (4.2%)	1 (11.1%)
Follow Up Time (days)
Mean (SD)	430 (316)	379 (31)	0.908
Treatment Arm
HCQ	0 (0%)	0 (0%)	NA
Placebo	24 (100%)	10 (100%)
Times Available
both	24 (100%)	8 (88.9%)	0.657
V1 only	0 (0%)	0 (0%)
V0 only	0 (0%)	1 (11.1%)

### Sheet: scBCR
Supplemtary Table 1c. Characteristics of enrolled participants with scBCR-seq.
	Converter	Nonconverter	p-value
	(N=24)	(N=10)
Age at baseline (years)
Mean (SD)	47.4 (11.0)	45.6 (7.1)	0.627
Gender
Female	21 (87.5%)	9 (90.0%)	>0.999
Race
American Indian or Alaska Native	2 (8.3%)	1 (10.0%)	0.927
Asian	1 (4.2%)	0 (0%)
Black or African American	3 (12.5%)	1 (10.0%)
White	17 (70.8%)	7 (70.0%)
Unknown	1 (4.2%)	1 (10.0%)
Ethnicity
Not Hispanic or Latino	20 (83.3%)	6 (60.0%)	0.309
RF IgM Positivity
Positive	15 (62.5%)	4 (40.0%)	0.191
Missing	0 (0%)	1 (10.0%)
anti-CCP3 titer
Mean (SD)	144.7 (89.6)	147.3 (88.8)	0.939
Shared Epitope (SE) Positivity
Positive	12 (50.0%)	4 (40.0%)	0.747
Missing	1 (4.2%)	1 (10.0%)
Follow Up Time (days)
Mean (SD)	430 (316)	378 (30)	0.995
Treatment Arm
HCQ	0 (0%)	0 (0%)	NA
Placebo	24 (100%)	10 (100%)
Times Available
both	24 (100%)	9 (90.0%)	0.7
V1 only	0 (0%)	0 (0%)
V0 only	0 (0%)	1 (10.0%)

### Sheet: ASAPseq
Supplemtary Table 1d. Characteristics of enrolled participants with scASAP-seq.
	Converter	Nonconverter	p-value
	(N=18)	(N=8)
Age at baseline (years)
Mean (SD)	45.4 (9.4)	47.7 (6.1)	0.525
Gender
Female	17 (94.4%)	7 (87.5%)	>0.999
Race
American Indian or Alaska Native	1 (5.6%)	1 (12.5%)	0.357
Asian	1 (5.6%)	0 (0%)
Black or African American	3 (16.7%)	0 (0%)
White	13 (72.2%)	6 (75.0%)
Unknown	0 (0%)	1 (12.5%)
Ethnicity
Not Hispanic or Latino	17 (94.4%)	5 (62.5%)	0.135
RF IgM Positivity
Positive	12 (66.7%)	2 (25.0%)	0.123
anti-CCP3 titer
Mean (SD)	145.9 (93.0)	126.66 (72.4)	0.61
Shared Epitope (SE) Positivity
Positive	9 (50.0%)	4 (50.0%)	0.815
Missing	1 (5.6%)	1 (12.5%)
Follow Up Time (days)
Mean (SD)	433 (318)	242 (203)	0.99
Treatment Arm
HCQ	0 (0%)	0 (0%)	NA
Placebo	18 (100%)	8 (100%)
Times Available
both	12 (75.0%)	4 (50.0%)	NA
V1 only	3 (18.8%)	3 (37.5%)
V0 only	1 (6.2%)	1 (12.5%)

### Sheet: Mass cytometry
Supplemtary Table 1e. Characteristics of enrolled participants with mass cytometry.
	Converter	Nonconverter	p-value
	(N=47)	(N=49)
Age at baseline (years)
Mean (SD)	48.3 (11.0)	48.6 (12.2)	0.888
Gender
Female	40 (85.1%)	42 (85.7%)	>0.999
Race
American Indian or Alaska Native	3 (6.4%)	2 (4.1%)	0.926
Asian	1 (2.1%)	1 (2.0%)
Black or African American	6 (12.8%)	4 (8.2%)
White	35 (74.5%)	40 (81.6%)
Unknown	2 (4.3%)	1 (12.5%)
Ethnicity
Not Hispanic or Latino	38 (80.9%)	40 (81.6%)	>0.999
RF IgM Positivity
Positive	31 (66.0%)	20 (40.8%)	0.005
Missing	4 (8.5%)	1 (2.0%)
anti-CCP3 titer
Mean (SD)	174.88 (85.2)	135.65 (87.33)	0.032
Shared Epitope (SE) Positivity
Positive	26 (55.3%)	24 (49.0%)	0.795
Missing	4 (8.5%)	4 (8.2%)
Follow Up Time (days)
Mean (SD)	403 (303)	401 (166)	0.755
Treatment Arm
HCQ	22 (46.8%)	24 (49.0%)	0.993
Placebo	25 (53.2%)	25 (51.0%)
Times Available
V1, V0.5, and V0	15 (31.9%)	0 (0%)	NA
V1 and V0	29 (61.7%)	48 (98.0%)
V1 only	2 (4.3%)	1 (2.0%)
V0 only	1 (2.2%)	0 (0%)
