## Supplementary Table 2 for "Longitudinal peripheral blood multi-omic profiling in seropositive individuals identifies immune endotypes and predictive models for future rheumatoid arthritis conversion"

### Sheet: CITEseq
Supplemtary Table 2. Antibody panels of CITE-seq data
Markers
anti-human CD86
anti-human CD274 (B7-H1, PD-L1)
anti-human CD270 (HVEM, TR2)
anti-human CD155 (PVR)
anti-human CD112 (Nectin-2)
anti-human CD47
anti-human CD48
anti-human CD40
anti-human CD154
anti-human CD52
anti-human CD3
anti-human CD8
anti-human CD56
anti-human CD19
anti-human CD33
anti-human CD11c
anti-human HLA-A,B,C
anti-human CD45RA
anti-human CD123
anti-human CD7
anti-human CD105
anti-human/mouse CD49f
anti-human CD194 (CCR4)
anti-human CD4
anti-mouse/human CD44
anti-human CD14
anti-human CD16
anti-human CD25
anti-human CD45RO
anti-human CD279 (PD-1)
anti-human TIGIT (VSTM3)
anti-human CD20
anti-human CD335 (NKp46)
anti-human CD31
anti-human CD146
anti-human IgM
anti-human CD5
anti-human CD183 (CXCR3)
anti-human CD195 (CCR5)
anti-human CD32
anti-human CD196 (CCR6)
anti-human CD185 (CXCR5)
anti-human CD103 (Integrin αE)
anti-human CD69
anti-human CD62L
anti-human CD161
anti-human CD152 (CTLA-4)
anti-human CD223 (LAG-3)
anti-human KLRG1 (MAFA)
anti-human CD27
anti-human CD107a (LAMP-1)
anti-human CD95 (Fas)
anti-human CD134 (OX40)
anti-human HLA-DR
anti-human CD1c
anti-human CD11b
anti-human CD64
anti-human CD141 (Thrombomodulin)
anti-human CD1d
anti-human CD314 (NKG2D)
anti-human CD35
anti-human CD57 Recombinant
anti-human CD272 (BTLA)
anti-human/mouse/rat CD278 (ICOS)
anti-human CD58 (LFA-3)
anti-human CD39
anti-human CX3CR1
anti-human CD24
anti-human CD21
anti-human CD11a
anti-human CD79b (Igβ)
anti-human CD244 (2B4)
anti-human CD169 (Sialoadhesin, Siglec-1)
anti-human/mouse integrin β7
anti-human CD268 (BAFF-R)
anti-human CD42b
anti-human CD54
anti-human CD62P (P-Selectin)
anti-human CD119 (IFN-γ R α chain)
anti-human TCR α/β
anti-human CD122 (IL-2Rβ)
anti-human CD267 (TACI)
anti-human FcεRIα
anti-human CD41
anti-human CD137 (4-1BB)
anti-human CD163
anti-human CD83
anti-human CD124 (IL-4Rα)
anti-human CD13
anti-human CD2
anti-human CD226 (DNAM-1)
anti-human CD29
anti-human CD303 (BDCA-2)
anti-human CD49b
anti-human CD81 (TAPA-1)
anti-human IgD
anti-human CD18
anti-human CD28
anti-human CD38
anti-human CD127 (IL-7Rα)
anti-human CD45
anti-human CD22
anti-human CD71
anti-human CD26
anti-human CD36
anti-human CD158 (KIR2DL1/S1/S3/S5)
anti-human CD49a
anti-human CD49d
anti-human CD73 (Ecto-5'-nucleotidase)
anti-human TCR Vα7.2
anti-human TCR Vδ2
anti-human LOX-1
anti-human CD158b (KIR2DL2/L3, NKAT2)
anti-human CD158e1 (KIR3DL1, NKB1)
anti-human CD319 (CRACC)
anti-human CD99
anti-human CLEC12A
anti-human CD352 (NTB-A)
anti-human CD94
anti-human Ig light chain κ
anti-human CD85j (ILT2)
anti-human CD23
anti-human Ig light chain λ
anti-human CD328 (Siglec-7)
anti-human GPR56
anti-human HLA-E
anti-human CD82
anti-human CD101 (BB27)
anti-human CD88 (C5aR)
anti-human CD224
Mouse IgG1, κ isotype Ctrl
Mouse IgG2a, κ isotype Ctrl
Mouse IgG2b, κ isotype Ctrl
Rat IgG2b, κ Isotype Ctrl
Rat IgG1, κ isotype Ctrl
Rat IgG2a, κ Isotype Ctrl
Armenian Hamster IgG Isotype Ctrl

### Sheet: scASAPseq
Supplemtary Table 2. Antibody panels of ASAP-seq data
Markers
anti-human CD103
anti-human CD11b
anti-human CD123
anti-human CD127
anti-human CD14
anti-human CD141
anti-human CD158
anti-human CD158b
anti-human CD158e1
anti-human CD16
anti-human CD19
anti-human CD194
anti-human CD1c
anti-human CD2
anti-human CD20
anti-human CD22
anti-human CD25
anti-human CD27
anti-human CD3
anti-human CD303
anti-human CD314
anti-human CD335
anti-human CD38
anti-human CD4
anti-human CD40
anti-human CD49a
anti-human CD5
anti-human CD56
anti-human CD7
anti-human CD73
anti-human CD8
anti-human CD94
anti-human FcεRIα
anti-human IgD
anti-human IgM
Mouse IgG1, k Isotype Ctrl
Mouse IgG2a, k Isotype Ctrl
Mouse IgG2b, k Isotype Ctrl
anti-human TCR Vα7.2
anti-human TCR α/β
anti-human TCR γ/δ

### Sheet: Mass cytometry
Supplemtary Table 2. Antibody panels of mass cytometry data
Markers
anti-human CD45
anti-human CD107a
anti-human IL-2
anti-human TNF-α
anti-human IFN-γ
anti-human CD196
anti-human CD123
anti-human CD19
anti-human CD4
anti-human CD8a
anti-human CD11c
anti-human CD16
anti-human CD45RO
anti-human CD45RA
anti-human CD161
anti-human CD194
anti-human CD25
anti-human CD27
anti-human CD57
anti-human CD183
anti-human CD185
anti-human TIGIT
anti-human CD28
anti-human CD38
anti-human CD69
anti-human CD56
anti-human TCRγ/δ
anti-human CD294
anti-human CD197
anti-human CD14
anti-human TIM-3
anti-human CD3
anti-human CD20
anti-human CD66b
anti-human HLA-DR
anti-human IgD
anti-human CD127
anti-human Perforin
anti-human Granzyme B
anti-human CD137
anti-human CD134
anti-human CD279
anti-human CD278
